# Short-Term Modulation of Epileptic Network with Low-Frequency Thalamic Stimulation

**DOI:** 10.1101/2025.10.27.25338922

**Authors:** Sotaro Kanai, Atsuro Daida, Saarang Panchavati, Roshan Srinivasan, Tonmoy Monsoor, Joe X Qiao, Noriko Salamon, Raman Sankar, Aria Fallah, Jerome Engel, Richard J Staba, Vwani Roychowdhury, William Speier, Hiroki Nariai

## Abstract

Thalamic neuromodulation is an emerging therapeutic strategy for patients in whom resection of the epileptogenic zone is not feasible. Yet the mechanisms by which thalamic stimulation modulates epileptogenic network dynamics remain unclear. We designed this study to test whether brief thalamic stimulation transiently modulates cortico-cortical activity and coupling within patient-specific epileptic networks.

We studied 10 patients undergoing stereo-EEG with sampling of the anterior or centromedian thalamic nuclei. During wakefulness, we delivered low-frequency single pulse stimulations at 1 Hz and compared post-stimulation epochs (15–900 ms) with a pre-stimulation baseline. We quantified band-limited spectral power and Granger causality between bipolar cortical contacts, focusing on slow (3.0–13.9 Hz) and fast (14.0–79.9 Hz) activity. Contacts were grouped as seizure onset zone, early-propagating regions, or other regions, emphasizing the hemisphere ipsilateral to the stimulated nucleus.

Thalamic stimulation produced a rapid, distributed modulation of cortical dynamics. Across patients, power in early-propagating regions decreased consistently in both slow and fast bands, whereas seizure onset zone and other regions showed smaller and less consistent changes, indicating reduced recruitment of cortical regions that often participate in seizure propagation. Directed interactions measured by Granger causality increased modestly at the network level, with the most consistent change between the seizure onset zone and other regions, and a significant increase in influence directed toward the seizure onset zone. These effects were observed with both nuclei despite heterogeneous implant strategies, suggesting a conserved, thalamus-initiated rebalancing of cortico-cortical coupling. Notably, when the anterior nucleus was stimulated in patients with limbic seizure onset zone, the power decrease in early-propagating regions and the increase in directed influence between the seizure onset zone and other regions were prominent, consistent with anterior thalamic projections to the limbic network.

Taken together, these findings point to a rapid, nucleus-specific modulation that engages thalamic nodes while recruiting broader cortico-cortical influence toward the seizure onset zone. The sub-second markers—characterized by reduced power in early-propagating regions and selective increases in directed influence between seizure onset zone and other regions— support a model in which thalamic input modulates cortico-cortical coupling to limit propagation of epileptic activity from seizure onset zone to early-propagating regions. By characterizing network effects on the timescale of therapeutic stimulations, this work identifies mechanistic markers for network-informed neuromodulation, where transient EEG responses can guide nucleus selection and parameter titration. Prospective studies that link these markers to long-term seizure outcomes and stratify by thalamocortical anatomy are warranted.
