## Supplementary material for "Short-Term Modulation of Epileptic Network with Low-Frequency Thalamic Stimulation": Suppl-Table1

### Sheet: P1
Channel	Side	Label	Bad	Lesion	SOZ	Frequent spike
LCM1-LCM2	L	CM	0	0	0	0
LCM2-LCM3	L	CM	0	0	0	0
LCM3-LCM4	L	CM	0	0	0	0
LPul1-LPul2	L	PUL	0	0	0	0
LPul2-LPul3	L	PUL	0	0	0	0
LPul3-LPul4	L	PUL	0	0	0	0
LTem1-LTem2	L	LIM	0	0	0	0
LTem2-LTem3	L	LIM	0	0	0	0
LTem3-LTem4	L	LIM	0	0	0	0
LTem4-LTem5	L	WM	0	0	0	0
LTem5-LTem6	L	T	0	0	0	0
LTem6-LTem7	L	T	0	0	0	0
LTem7-LTem8	L	T	0	0	0	0
LTem8-LTem9	L	T	0	0	0	0
LTem9-LTem10	L	T	0	0	0	0
LPar1-LPar2	L	F	0	0	0	0
LPar2-LPar3	L	F	0	0	0	0
LPar3-LPar4	L	WM	0	0	0	0
LPar4-LPar5	L	WM	0	0	0	0
LPar5-LPar6	L	F	0	0	0	0
LPar6-LPar7	L	F	0	0	0	0
LPar7-LPar8	L	F	0	0	0	0
LPar8-LPar9	L	P	0	0	0	0
LPar9-LPar10	L	P	0	0	0	0
LPar10-LPar11	L	P	0	0	0	0
LPar11-LPar12	L	P	0	0	0	0
LOcc1-LOcc2	L	O	0	0	1	0
LOcc2-LOcc3	L	O	0	0	1	0
LOcc3-LOcc4	L	O	0	0	1	0
LOcc4-LOcc5	L	P	0	0	2	0
LOcc5-LOcc6	L	P	0	0	2	0
LOcc6-LOcc7	L	P	0	0	0	1
LOcc7-LOcc8	L	P	0	0	0	0
LOcc8-LOcc9	L	P	0	0	0	0
LOcc9-LOcc10	L	P	0	0	0	0
LOcc10-LOcc11	L	P	0	0	0	0
LOcc11-LOcc12	L	P	0	0	0	0
RMot1-RMot2	R	F	0	0	0	0
RMot2-RMot3	R	F	0	0	0	0
RMot3-RMot4	R	F	0	0	0	0
RMot4-RMot5	R	F	0	0	0	0
RMot5-RMot6	R	F	0	0	0	0
RMot6-RMot7	R	F	0	0	0	0
RMot7-RMot8	R	F	0	0	0	0
RMot8-RMot9	R	F	0	0	0	0
RMot9-RMot10	R	F	0	0	0	0
RMot10-RMot11	R	F	0	0	0	0
RMot11-RMot12	R	F	0	0	0	0
RSen1-RSen2	R	P	0	0	0	0
RSen2-RSen3	R	P	0	0	0	0
RSen3-RSen4	R	P	0	0	0	0
RSen4-RSen5	R	P	0	0	0	0
RSen5-RSen6	R	P	0	0	0	0
RSen6-RSen7	R	P	0	0	0	0
RSen7-RSen8	R	P	0	0	0	0
RSen8-RSen9	R	P	0	0	0	0
RSen9-RSen10	R	P	0	0	0	0
RTem1-RTem2	R	LIM	0	0	0	0
RTem2-RTem3	R	T	0	0	0	0
RTem3-RTem4	R	T	0	0	0	0
RTem4-RTem5	R	T	0	0	0	0
RTem5-RTem6	R	T	0	0	0	0
RTem6-RTem7	R	T	0	0	0	0
RTem7-RTem8	R	T	0	0	0	0
RTem8-RTem9	R	T	0	0	0	0
RTem9-RTem10	R	T	0	0	0	0
RPar1-RPar2	R	F	0	0	0	0
RPar2-RPar3	R	F	0	0	0	0
RPar3-RPar4	R	F	0	0	0	0
RPar4-RPar5	R	F	0	0	0	0
RPar5-RPar6	R	P	0	0	0	0
RPar6-RPar7	R	P	0	0	0	0
RPar7-RPar8	R	P	0	0	0	0
RPar8-RPar9	R	P	0	0	0	0
RPar9-RPar10	R	P	0	0	0	0
RPar10-RPar11	R	P	0	0	0	0
RPar11-RPar12	R	P	0	0	0	0
ROcc1-ROcc2	R	O	0	0	0	0
ROcc2-ROcc3	R	O	0	0	0	0
ROcc3-ROcc4	R	P	0	0	0	0
ROcc4-ROcc5	R	P	0	0	0	0
ROcc5-ROcc6	R	P	0	0	0	0
ROcc6-ROcc7	R	P	0	0	0	0
ROcc7-ROcc8	R	P	0	0	0	0
SOZ = seizure onset zone; AN = anterior nucleus; CM = centromedian nucleus; PUL = pulvinar; WM = white matter; F = frontal; P = parietal; O = occipital; T = temporal; LIM = limbic. In the SOZ row, "1" indicates the SOZ channel, and "2" indicates the early-propagation channel.

### Sheet: P2
Channel	Side	Label	Bad	Lesion	SOZ	Frequent spike
LCM1-LCM2	L	CM	0	0	0	0
LCM2-LCM3	L	CM	0	0	0	0
LCM3-LCM4	L	CM	0	0	0	0
RCM1-RCM2	R	CM	0	0	0	0
RCM2-RCM3	R	CM	0	0	0	0
RCM3-RCM4	R	CM	0	0	0	0
LOF1-LOF2	L	F	0	0	0	0
LOF2-LOF3	L	F	1	0	0	0
LOF3-LOF4	L	F	1	0	0	0
LOF4-LOF5	L	F	0	0	0	0
LOF5-LOF6	L	F	0	0	0	0
LOF6-LOF7	L	F	0	0	0	0
LOF7-LOF8	L	F	0	0	0	0
LOF8-LOF9	L	F	0	0	0	0
LOF9-LOF10	L	F	0	0	0	0
LOF10-LOF11	L	F	0	0	0	0
LOF11-LOF12	L	F	0	0	0	0
LSFG1-LSFG2	L	F	0	0	0	0
LSFG2-LSFG3	L	WM	0	0	0	0
LSFG3-LSFG4	L	F	0	0	0	0
LSFG4-LSFG5	L	F	0	0	0	0
LSFG5-LSFG6	L	F	0	0	0	0
LPSM1-LPSM2	L	P	0	0	0	0
LPSM2-LPSM3	L	P	0	0	0	0
LPSM3-LPSM4	L	P	0	0	0	0
LPSM4-LPSM5	L	P	0	0	0	0
LPSM5-LPSM6	L	P	0	0	0	0
LPSM6-LPSM7	L	P	0	0	0	0
LPSM7-LPSM8	L	P	0	0	0	0
LPSM8-LPSM9	L	P	0	0	0	0
LPSM9-LPSM10	L	P	0	0	0	0
LSMT1-LSMT2	L	T	0	0	2	0
LSMT2-LSMT3	L	T	0	0	2	0
LSMT3-LSMT4	L	T	0	0	2	0
LSMT4-LSMT5	L	T	0	0	2	0
LSMT5-LSMT6	L	T	0	0	2	0
LSMT6-LSMT7	L	T	0	0	2	0
LSMT7-LSMT8	L	T	0	0	2	0
LPAG1-LPAG2	L	WM	0	0	2	0
LPAG2-LPAG3	L	P	0	0	2	0
LPAG3-LPAG4	L	P	0	0	2	0
LPAG4-LPAG5	L	P	0	0	2	0
LPAG5-LPAG6	L	P	0	0	2	0
LPAG6-LPAG7	L	P	0	0	2	0
LPAG7-LPAG8	L	P	0	0	2	0
LPAG8-LPAG9	L	P	0	0	0	0
LPAG9-LPAG10	L	P	0	0	0	0
RMIF1-RMIF2	R	F	0	0	0	0
RMIF2-RMIF3	R	F	0	0	0	0
RMIF3-RMIF4	R	F	0	0	0	0
RMIF4-RMIF5	R	F	0	0	0	0
RMIF5-RMIF6	R	F	0	0	0	0
RMIF6-RMIF7	R	F	0	0	2	0
RMIF7-RMIF8	R	F	0	0	2	0
RMIF8-RMIF9	R	F	0	0	2	0
RMIF9-RMIF10	R	F	0	0	2	0
RMIF10-RMIF11	R	F	0	0	2	0
RMIF11-RMIF12	R	F	0	0	2	0
RTFG1-RTFG2	R	LIM	0	0	1	0
RTFG2-RTFG3	R	LIM	0	0	1	0
RTFG3-RTFG4	R	LIM	0	0	2	0
RTFG4-RTFG5	R	T	0	0	2	0
RTFG5-RTFG6	R	T	0	0	2	0
RTFG6-RTFG7	R	T	0	0	2	0
RTFG7-RTFG8	R	T	0	0	2	0
RMTG1-RMTG2	R	LIM	0	0	2	0
RMTG2-RMTG3	R	LIM	0	0	2	0
RMTG3-RMTG4	R	T	0	0	2	0
RMTG4-RMTG5	R	T	0	0	2	0
RMTG5-RMTG6	R	T	0	0	2	0
RMTG6-RMTG7	R	T	1	0	2	0
RMTG7-RMTG8	R	T	1	0	2	0
RPSM1-RPSM2	R	P	1	0	2	0
RPSM2-RPSM3	R	P	0	0	2	0
RPSM3-RPSM4	R	P	0	0	2	0
RPSM4-RPSM5	R	P	0	0	2	0
RPSM5-RPSM6	R	P	0	0	2	0
RPAG1-RPAG2	R	WM	0	0	2	0
RPAG2-RPAG3	R	P	0	0	2	0
RPAG3-RPAG4	R	P	0	0	2	0
RPAG4-RPAG5	R	P	0	0	2	0
RPAG5-RPAG6	R	P	0	0	2	0
RPAG6-RPAG7	R	P	0	0	2	0
RPAG7-RPAG8	R	P	0	0	2	0
RPAG8-RPAG9	R	P	0	0	2	0
RPAG9-RPAG10	R	Outside	1	0	2	0
SOZ = seizure onset zone; AN = anterior nucleus; CM = centromedian nucleus; PUL = pulvinar; WM = white matter; F = frontal; P = parietal; O = occipital; T = temporal; LIM = limbic. In the SOZ row, "1" indicates the SOZ channel, and "2" indicates the early-propagation channel.

### Sheet: P3
Channel	Side	Label	Bad	Lesion	SOZ	Frequent spike
LAN1-LAN2	L	AN	0	0	0	0
LAN2-LAN3	L	AN	0	0	0	0
LAN3-LAN4	L	Outside	1	0	0	0
LCM1-LCM2	L	CM	0	0	0	0
LCM2-LCM3	L	CM	0	0	0	0
LCM3-LCM4	L	subcortical	0	0	0	0
LFO1-LFO2	L	F	0	1	1	0
LFO2-LFO3	L	F	0	1	1	0
LFO3-LFO4	L	F	1	0	1	0
LFO4-LFO5	L	F	1	0	0	1
LFO5-LFO6	L	WM	0	0	0	1
LFO6-LFO7	L	WM	0	0	0	1
LFO7-LFO8	L	F	0	0	0	1
LFO8-LFO9	L	F	0	0	0	1
LFO9-LFO10	L	F	0	0	0	1
LFO10-LFO11	L	F	0	0	0	1
LFO11-LFO12	L	F	0	0	0	1
LAC1-LAC2	L	LIM	0	1	0	0
LAC2-LAC3	L	LIM	0	1	0	0
LAC3-LAC4	L	LIM	0	1	0	0
LAC4-LAC5	L	LIM	0	1	0	0
LAC5-LAC6	L	F	0	0	0	0
LAC6-LAC7	L	F	0	0	0	0
LAC7-LAC8	L	F	0	0	0	0
LAC8-LAC9	L	F	0	0	0	0
LAC9-LAC10	L	F	0	0	0	0
LT1-LT2	L	T	0	0	0	0
LT2-LT3	L	T	0	0	0	0
LT3-LT4	L	T	0	0	0	0
LT4-LT5	L	T	0	0	0	0
LT5-LT6	L	T	0	0	0	0
LT6-LT7	L	T	0	0	0	0
LT7-LT8	L	T	1	0	0	0
RT1-RT2	R	T	0	0	0	0
RT2-RT3	R	T	0	0	0	0
RT3-RT4	R	T	0	0	0	0
RT4-RT5	R	T	0	0	0	0
RT5-RT6	R	T	0	0	0	0
RSFG1-RSFG2	R	WM	1	0	0	0
RSFG2-RSFG3	R	F	0	0	0	0
RSFG3-RSFG4	R	F	0	0	0	0
RSFG4-RSFG5	R	F	0	0	0	0
RSFG5-RSFG6	R	F	0	0	0	0
RP1-RP2	R	P	0	0	0	0
RP2-RP3	R	P	0	0	0	0
RP3-RP4	R	P	0	0	0	0
RP4-RP5	R	P	0	0	0	0
RP5-RP6	R	P	0	0	0	0
SOZ = seizure onset zone; AN = anterior nucleus; CM = centromedian nucleus; PUL = pulvinar; WM = white matter; F = frontal; P = parietal; O = occipital; T = temporal; LIM = limbic. In the SOZ row, "1" indicates the SOZ channel, and "2" indicates the early-propagation channel.

### Sheet: P4
Channel	Side	Label	Bad	Lesion	SOZ	Frequent spike
LAN1-LAN2	L	AN	0	0	0	0
LAN2-LAN3	L	AN	0	0	0	0
LAN3-LAN4	L	AN	0	0	0	0
LCM1-LCM2	L	CM	0	0	0	0
LCM2-LCM3	L	CM	0	0	0	0
LCM3-LCM4	L	CM	0	0	0	0
LMFG1-LMFG2	L	WM	0	0	0	0
LMFG2-LMFG3	L	WM	0	0	0	0
LMFG3-LMFG4	L	F	0	0	1	0
LMFG4-LMFG5	L	F	0	0	1	0
LMFG5-LMFG6	L	F	0	0	1	0
LIFG1-LIFG2	L	F	1	0	0	0
LIFG2-LIFG3	L	F	1	0	0	0
LIFG3-LIFG4	L	F	0	0	0	0
LIFG4-LIFG5	L	F	0	0	0	0
LIFG5-LIFG6	L	F	0	0	0	0
LAMY1-LAMY2	L	LIM	0	0	0	0
LAMY2-LAMY3	L	LIM	0	0	0	0
LAMY3-LAMY4	L	LIM	0	0	0	0
LAMY4-LAMY5	L	LIM	0	0	0	0
LAMY5-LAMY6	L	WM	0	0	0	0
LAMY6-LAMY7	L	WM	0	0	0	0
LAMY7-LAMY8	L	T	0	0	0	0
LAMY8-LAMY9	L	T	0	0	2	0
LAMY9-LAMY10	L	T	0	0	2	0
LAH1-LAH2	L	LIM	0	0	1	0
LAH2-LAH3	L	LIM	0	0	1	0
LAH3-LAH4	L	LIM	0	0	1	0
LAH4-LAH5	L	LIM	0	0	0	0
LAH5-LAH6	L	LIM	0	0	0	0
LAH6-LAH7	L	WM	0	0	0	0
LAH7-LAH8	L	T	0	0	0	0
LAH8-LAH9	L	T	0	0	0	0
LAH9-LAH10	L	T	0	0	0	0
LPH1-LPH2	L	LIM	0	0	2	0
LPH2-LPH3	L	LIM	0	0	2	0
LPH3-LPH4	L	LIM	0	0	2	0
LPH4-LPH5	L	WM	0	0	0	0
LPH5-LPH6	L	T	0	0	0	0
LPH6-LPH7	L	T	0	0	0	0
LPH7-LPH8	L	T	0	0	2	0
LPH8-LPH9	L	T	0	0	2	0
LPH9-LPH10	L	T	0	0	2	0
LSTG1-LSTG2	L	WM	0	0	0	0
LSTG2-LSTG3	L	T	0	0	0	0
LSTG3-LSTG4	L	T	0	0	0	0
LSTG4-LSTG5	L	T	0	0	0	0
LSTG5-LSTG6	L	T	0	0	0	0
LI1-LI2	L	LIM	0	0	0	0
LI2-LI3	L	LIM	0	0	0	0
LI3-LI4	L	LIM	0	0	0	0
LI4-LI5	L	LIM	0	0	0	0
LI5-LI6	L	LIM	0	0	0	0
LI6-LI7	L	LIM	0	0	0	0
LI7-LI8	L	F	0	0	0	0
LI8-LI9	L	F	0	0	0	0
LI9-LI10	L	F	0	0	0	0
LI10-LI11	L	WM	0	0	0	0
LI11-LI12	L	WM	0	0	0	0
RMFG1-RMFG2	R	F	0	0	0	0
RMFG2-RMFG3	R	F	0	0	0	0
RMFG3-RMFG4	R	F	0	0	1	0
RMFG4-RMFG5	R	F	0	0	1	0
RMFG5-RMFG6	R	F	0	0	1	0
RAMY1-RAMY2	R	LIM	0	0	0	0
RAMY2-RAMY3	R	LIM	0	0	0	0
RAMY3-RAMY4	R	LIM	0	0	0	0
RAMY4-RAMY5	R	LIM	0	0	0	0
RAMY5-RAMY6	R	T	0	0	0	0
RAMY6-RAMY7	R	T	0	0	0	0
RAMY7-RAMY8	R	T	0	0	0	0
RAMY8-RAMY9	R	T	0	0	0	0
RAMY9-RAMY10	R	T	0	0	0	0
RAH1-RAH2	R	LIM	0	0	0	1
RAH2-RAH3	R	LIM	0	0	0	1
RAH3-RAH4	R	LIM	0	0	0	1
RAH4-RAH5	R	LIM	0	0	0	0
RAH5-RAH6	R	T	0	0	0	0
RAH6-RAH7	R	T	0	0	0	0
RAH7-RAH8	R	T	0	0	0	0
RAH8-RAH9	R	T	0	0	0	0
RAH9-RAH10	R	T	0	0	0	0
RPH1-RPH2	R	LIM	0	0	0	0
RPH2-RPH3	R	LIM	0	0	0	0
RPH3-RPH4	R	WM	0	0	0	0
RPH4-RPH5	R	T	0	0	0	0
RPH5-RPH6	R	T	0	0	0	0
RPH6-RPH7	R	T	0	0	0	0
RPH7-RPH8	R	T	0	0	0	0
RI1-RI2	R	LIM	0	0	0	0
RI2-RI3	R	LIM	0	0	0	0
RI3-RI4	R	LIM	0	0	0	0
RI4-RI5	R	LIM	0	0	0	0
RI5-RI6	R	LIM	0	0	0	0
RI6-RI7	R	LIM	0	0	0	0
RI7-RI8	R	LIM	0	0	0	0
RI8-RI9	R	P	0	0	0	0
RI9-RI10	R	P	0	0	0	0
RI10-RI11	R	P	0	0	0	0
RI11-RI12	R	WM	1	0	0	0
SOZ = seizure onset zone; AN = anterior nucleus; CM = centromedian nucleus; PUL = pulvinar; WM = white matter; F = frontal; P = parietal; O = occipital; T = temporal; LIM = limbic. In the SOZ row, "1" indicates the SOZ channel, and "2" indicates the early-propagation channel.

### Sheet: P5
Channel	Side	Label	Bad	Lesion	SOZ	Frequent spike
RAN1-RAN2	R	AN	0	0	0	0
RAN2-RAN3	R	AN	0	0	0	0
RAN3-RAN4	R	AN	0	0	0	0
RCM1-RCM2	R	CM	0	0	0	0
RCM2-RCM3	R	CM	0	0	0	0
RCM3-RCM4	R	CM	0	0	0	0
RPUV1-RPUV2	R	PUL	0	0	0	0
RPUV2-RPUV3	R	PUL	0	0	0	0
RPUV3-RPUV4	R	PUL	0	0	0	0
ROF1-ROF2	R	LIM	0	0	0	0
ROF2-ROF3	R	LIM	0	0	0	0
ROF3-ROF4	R	LIM	0	0	0	0
ROF4-ROF5	R	LIM	0	0	1	0
ROF5-ROF6	R	LIM	0	0	1	0
ROF6-ROF7	R	F	0	0	1	0
ROF7-ROF8	R	F	0	0	1	0
ROF8-ROF9	R	F	0	0	1	0
ROF9-ROF10	R	F	0	0	2	0
RIFG1-RIFG2	R	F	0	0	1	0
RIFG2-RIFG3	R	F	0	0	1	0
RIFG3-RIFG4	R	F	0	0	1	0
RIFG4-RIFG5	R	F	0	0	1	0
RIFG5-RIFG6	R	Outside	1	0	0	0
RIFG6-RIFG7	R	Outside	1	0	0	0
RIFG7-RIFG8	R	Outside	1	0	0	0
RTP1-RTP2	R	T	0	0	0	0
RTP2-RTP3	R	T	0	0	0	0
RTP3-RTP4	R	T	0	0	0	0
RTP4-RTP5	R	T	0	0	0	0
RTP5-RTP6	R	T	0	0	0	0
RTP6-RTP7	R	Outside	1	0	0	0
RTP7-RTP8	R	Outside	1	0	0	0
RAmy1-RAmy2	R	LIM	0	0	0	1
RAmy2-RAmy3	R	LIM	0	0	0	1
RAmy3-RAmy4	R	LIM	0	0	0	0
RAmy4-RAmy5	R	LIM	0	0	0	0
RAmy5-RAmy6	R	WM	0	0	0	0
RAmy6-RAmy7	R	T	0	0	0	0
RAmy7-RAmy8	R	T	0	0	0	0
RAH1-RAH2	R	LIM	0	0	2	0
RAH2-RAH3	R	LIM	0	0	2	0
RAH3-RAH4	R	LIM	0	0	0	0
RAH4-RAH5	R	F	0	0	0	0
RAH5-RAH6	R	WM	0	0	0	0
RAH6-RAH7	R	T	0	0	0	0
RAH7-RAH8	R	T	0	0	0	0
RPH1-RPH2	R	LIM	0	0	0	0
RPH2-RPH3	R	LIM	0	0	0	0
RPH3-RPH4	R	LIM	0	0	0	0
RPH4-RPH5	R	WM	0	0	0	0
RPH5-RPH6	R	T	0	0	2	0
RPH6-RPH7	R	T	0	0	2	0
RPH7-RPH8	R	T	0	0	2	0
RI1-RI2	R	LIM	0	0	0	0
RI2-RI3	R	LIM	0	0	0	0
RI3-RI4	R	LIM	0	0	0	0
RI4-RI5	R	LIM	0	0	0	0
RI5-RI6	R	LIM	0	0	1	0
RI6-RI7	R	LIM	0	0	1	0
RI7-RI8	R	F	0	0	1	0
RI8-RI9	R	WM	0	0	0	0
RI9-RI10	R	F	0	0	0	0
RI10-RI11	R	F	0	0	0	0
RI11-RI12	R	F	0	0	2	0
LAmy1-LAmy2	L	LIM	0	0	0	1
LAmy2-LAmy3	L	LIM	0	0	0	1
LAmy3-LAmy4	L	LIM	0	0	0	0
LAmy4-LAmy5	L	WM	0	0	0	0
LAmy5-LAmy6	L	WM	0	0	0	0
LAmy6-LAmy7	L	T	0	0	0	0
LAmy7-LAmy8	L	T	0	0	0	0
LAH1-LAH2	L	LIM	0	0	0	0
LAH2-LAH3	L	LIM	0	0	0	0
LAH3-LAH4	L	LIM	0	0	0	0
LAH4-LAH5	L	T	0	0	0	0
LAH5-LAH6	L	WM	0	0	0	0
LAH6-LAH7	L	T	0	0	0	0
LAH7-LAH8	L	T	0	0	0	0
LPH1-LPH2	L	LIM	0	0	0	0
LPH2-LPH3	L	T	0	0	0	0
LPH3-LPH4	L	T	0	0	0	0
LPH4-LPH5	L	T	0	0	0	0
LPH5-LPH6	L	T	0	0	0	0
LPH6-LPH7	L	T	0	0	0	0
LPH7-LPH8	L	T	0	0	0	0
SOZ = seizure onset zone; AN = anterior nucleus; CM = centromedian nucleus; PUL = pulvinar; WM = white matter; F = frontal; P = parietal; O = occipital; T = temporal; LIM = limbic. In the SOZ row, "1" indicates the SOZ channel, and "2" indicates the early-propagation channel.

### Sheet: P6
Channel	Side	Label	Bad	Lesion	SOZ	Frequent spike
LAN1-LAN2	L	Outside	1	0	0	0
LAN2-LAN3	L	Outside	1	0	0	0
LAN3-LAN4	L	AN	0	0	0	0
LCM1-LCM2	L	Outside	1	0	0	0
LCM2-LCM3	L	PUL	0	0	0	0
LCM3-LCM4	L	PUL	0	0	0	0
LPul1-LPul2	L	PUL	0	0	0	0
LPul2-LPul3	L	PUL	0	0	0	0
LPul3-LPul4	L	PUL	0	0	0	0
LOcc1-LOcc2	L	O	0	1	2	0
LOcc2-LOcc3	L	O	0	1	2	0
LOcc3-LOcc4	L	O	0	1	1	0
LOcc4-LOcc5	L	O	0	1	1	0
LOcc5-LOcc6	L	O	0	1	1	0
LOcc6-LOcc7	L	O	0	1	1	0
LOcc7-LOcc8	L	O	0	1	1	0
LOcc8-LOcc9	L	O	0	1	1	0
LOcc9-LOcc10	L	O	0	1	2	0
LOcc10-LOcc11	L	O	0	1	2	0
LOcc11-LOcc12	L	O	0	1	2	0
RAN1-RAN2	R	Outside	1	0	0	0
RAN2-RAN3	R	Outside	1	0	0	0
RAN3-RAN4	R	AN	0	0	0	0
RCM1-RCM2	R	Outside	1	0	0	0
RCM2-RCM3	R	Outside	1	0	0	0
RCM3-RCM4	R	CM	0	0	0	0
RPul1-RPul2	R	PUL	0	0	0	0
RPul2-RPul3	R	PUL	0	0	0	0
RPul3-RPul4	R	PUL	0	0	0	0
ROcc1-ROcc2	R	O	0	1	2	0
ROcc2-ROcc3	R	O	0	1	2	0
ROcc3-ROcc4	R	O	0	1	2	0
ROcc4-ROcc5	R	O	0	1	2	0
ROcc5-ROcc6	R	O	0	1	2	0
ROcc6-ROcc7	R	O	0	1	2	0
ROcc7-ROcc8	R	O	0	1	1	0
ROcc8-ROcc9	R	O	0	1	1	0
ROcc9-ROcc10	R	O	0	1	1	0
ROcc10-ROcc11	R	O	0	1	2	0
ROcc11-ROcc12	R	O	0	1	2	0
SOZ = seizure onset zone; AN = anterior nucleus; CM = centromedian nucleus; PUL = pulvinar; WM = white matter; F = frontal; P = parietal; O = occipital; T = temporal; LIM = limbic. In the SOZ row, "1" indicates the SOZ channel, and "2" indicates the early-propagation channel.

### Sheet: P7
Channel	Side	Label	Bad	Lesion	SOZ	Frequent spike
LAT1-LAT2	L	LIM	0	0	0	0
LAT2-LAT3	L	LIM	0	0	0	0
LAT3-LAT4	L	LIM	0	0	0	0
LAT4-LAT5	L	WM	1	0	0	0
LAT5-LAT6	L	WM	1	0	0	0
LAT6-LAT7	L	T	0	0	0	0
LAT7-LAT8	L	T	0	0	0	0
LAN1-LAN2	L	AN	0	0	0	0
LAN2-LAN3	L	AN	0	0	0	0
LAN3-LAN4	L	AN	0	0	0	0
LCM1-LCM2	L	CM	0	0	0	0
LCM2-LCM3	L	CM	0	0	0	0
LCM3-LCM4	L	CM	0	0	0	0
LPT1-LPT2	L	LIM	0	0	0	0
LPT2-LPT3	L	LIM	0	0	0	0
LPT3-LPT4	L	LIM	0	0	0	0
LPT4-LPT5	L	T	0	0	0	0
LPT5-LPT6	L	WM	0	0	0	0
LPT6-LPT7	L	T	0	0	0	0
LPT7-LPT8	L	T	0	0	0	0
RAN1-RAN2	R	AN	0	0	0	0
RAN2-RAN3	R	AN	0	0	0	0
RAN3-RAN4	R	AN	0	0	0	0
RAT1-RAT2	R	LIM	0	0	0	1
RAT2-RAT3	R	LIM	0	0	0	1
RAT3-RAT4	R	LIM	0	0	0	1
RAT4-RAT5	R	LIM	0	0	0	0
RAT5-RAT6	R	WM	0	0	0	0
RAT6-RAT7	R	WM	0	0	0	0
RAT7-RAT8	R	T	0	0	2	0
RAC1-RAC2	R	LIM	0	0	0	0
RAC2-RAC3	R	LIM	0	0	0	0
RAC3-RAC4	R	WM	0	0	0	0
RAC4-RAC5	R	WM	0	0	0	0
RAC5-RAC6	R	F	0	0	0	0
RAC6-RAC7	R	F	0	0	0	0
RAC7-RAC8	R	F	0	0	0	0
RAC8-RAC9	R	F	0	0	0	0
RAC9-RAC10	R	F	0	0	0	0
RCM1-RCM2	R	CM	0	0	0	0
RCM2-RCM3	R	CM	0	0	0	0
RCM3-RCM4	R	CM	0	0	0	0
RI1-RI2	R	LIM	0	0	0	0
RI2-RI3	R	LIM	0	0	0	0
RI3-RI4	R	LIM	0	0	0	0
RI4-RI5	R	LIM	0	0	1	0
RI5-RI6	R	LIM	0	0	1	0
RI6-RI7	R	LIM	0	0	0	0
RI7-RI8	R	WM	0	0	0	0
RI8-RI9	R	WM	0	0	0	0
RI9-RI10	R	F	0	0	0	0
RI10-RI11	R	F	0	0	0	0
RI11-RI12	R	F	0	0	0	0
ROF1-ROF2	R	LIM	0	0	0	0
ROF2-ROF3	R	LIM	0	0	0	0
ROF3-ROF4	R	LIM	0	0	0	0
ROF4-ROF5	R	LIM	0	0	1	0
ROF5-ROF6	R	LIM	0	0	1	0
ROF6-ROF7	R	F	0	0	1	0
ROF7-ROF8	R	F	0	0	1	0
ROF8-ROF9	R	F	0	0	0	0
ROF9-ROF10	R	F	0	0	0	0
RPT1-RPT2	R	LIM	0	0	0	1
RPT2-RPT3	R	LIM	0	0	0	1
RPT3-RPT4	R	LIM	0	0	0	0
RPT4-RPT5	R	T	0	0	2	0
RPT5-RPT6	R	WM	0	0	2	0
RPT6-RPT7	R	WM	0	0	2	0
RPT7-RPT8	R	T	0	0	0	0
SOZ = seizure onset zone; AN = anterior nucleus; CM = centromedian nucleus; PUL = pulvinar; WM = white matter; F = frontal; P = parietal; O = occipital; T = temporal; LIM = limbic. In the SOZ row, "1" indicates the SOZ channel, and "2" indicates the early-propagation channel.

### Sheet: P8
Channel	Side	Label	Bad	Lesion	SOZ	Frequent spike
RANT1-RANT2	R	subcortical	0	0	0	0
RANT2-RANT3	R	AN	0	0	0	0
RANT3-RANT4	R	AN	0	0	0	0
RCM1-RCM2	R	CM	0	0	0	0
RCM2-RCM3	R	CM	0	0	0	0
RCM3-RCM4	R	CM	0	0	0	0
RMFG1-RMFG2	R	WM	0	0	2	0
RMFG2-RMFG3	R	F	0	0	2	0
RMFG3-RMFG4	R	F	0	0	1	0
RMFG4-RMFG5	R	F	0	0	1	0
RMFG5-RMFG6	R	F	0	0	1	0
RMFG6-RMFG7	R	F	0	0	1	0
RMFG7-RMFG8	R	F	1	0	0	0
RIFG1-RIFG2	R	F	0	0	0	0
RIFG2-RIFG3	R	F	0	0	0	0
RIFG3-RIFG4	R	F	0	0	0	0
RIFG4-RIFG5	R	WM	0	0	0	0
RIFG5-RIFG6	R	WM	0	0	0	0
RIFG6-RIFG7	R	WM	0	0	0	0
RIFG7-RIFG8	R	F	0	0	0	0
RIFG8-RIFG9	R	F	0	0	0	0
RIFG9-RIFG10	R	F	0	0	0	0
RIFG10-RIFG11	R	F	0	0	0	0
RIFG11-RIFG12	R	F	0	0	0	0
RTP1-RTP2	R	LIM	0	0	0	0
RTP2-RTP3	R	LIM	0	0	0	0
RTP3-RTP4	R	LIM	0	0	0	0
RTP4-RTP5	R	T	0	0	0	0
RTP5-RTP6	R	T	0	0	0	1
RTP6-RTP7	R	T	0	0	1	0
RTP7-RTP8	R	T	0	0	1	0
RTP8-RTP9	R	T	0	0	1	0
RTP9-RTP10	R	Outside	1	0	0	1
RMHB1-RMHB2	R	LIM	0	0	0	0
RMHB2-RMHB3	R	LIM	0	0	0	0
RMHB3-RMHB4	R	LIM	0	0	0	0
RMHB4-RMHB5	R	WM	0	0	0	0
RMHB5-RMHB6	R	T	0	0	0	1
RMHB6-RMHB7	R	T	0	0	0	1
RMHB7-RMHB8	R	T	0	0	0	1
RMHB8-RMHB9	R	T	0	0	0	1
RMHB9-RMHB10	R	T	0	0	0	1
RPST1-RPST2	R	WM	0	0	0	0
RPST2-RPST3	R	T	0	0	0	0
RPST3-RPST4	R	T	0	0	0	1
RPST4-RPST5	R	T	0	0	0	1
RPST5-RPST6	R	T	0	0	0	1
RPST6-RPST7	R	T	0	0	0	1
RPST7-RPST8	R	T	0	0	0	1
LMFG1-LMFG2	L	WM	0	0	0	0
LMFG2-LMFG3	L	WM	0	0	0	0
LMFG3-LMFG4	L	F	0	0	0	0
LMFG4-LMFG5	L	F	0	0	0	0
LMFG5-LMFG6	L	F	0	0	0	0
LMFG6-LMFG7	L	F	0	0	0	0
LMFG7-LMFG8	L	Outside	1	0	0	0
LTP1-LTP2	L	LIM	0	0	0	0
LTP2-LTP3	L	LIM	0	0	0	0
LTP3-LTP4	L	LIM	0	0	0	0
LTP4-LTP5	L	T	0	0	0	0
LTP5-LTP6	L	T	0	0	0	0
LTP6-LTP7	L	T	0	0	0	0
LTP7-LTP8	L	T	0	0	0	0
LTP8-LTP9	L	T	1	0	0	0
LTP9-LTP10	L	Outside	1	0	0	0
LMHB1-LMHB2	L	LIM	1	0	0	0
LMHB2-LMHB3	L	LIM	0	0	0	0
LMHB3-LMHB4	L	LIM	0	0	0	0
LMHB4-LMHB5	L	WM	0	0	0	0
LMHB5-LMHB6	L	WM	0	0	0	0
LMHB6-LMHB7	L	WM	0	0	0	0
LMHB7-LMHB8	L	T	0	0	0	0
LMHB8-LMHB9	L	T	0	0	0	0
LMHB9-LMHB10	L	T	0	0	0	0
LMHB10-LMHB11	L	T	0	0	0	0
LMHB11-LMHB12	L	T	1	0	0	0
LPTS1-LPTS2	L	T	0	0	0	0
LPTS2-LPTS3	L	T	0	0	0	0
LPTS3-LPTS4	L	T	0	0	0	0
LPTS4-LPTS5	L	T	0	0	0	0
LPTS5-LPTS6	L	T	0	0	0	0
LPTS6-LPTS7	L	T	0	0	0	0
LPTS7-LPTS8	L	T	0	0	0	0
SOZ = seizure onset zone; AN = anterior nucleus; CM = centromedian nucleus; PUL = pulvinar; WM = white matter; F = frontal; P = parietal; O = occipital; T = temporal; LIM = limbic. In the SOZ row, "1" indicates the SOZ channel, and "2" indicates the early-propagation channel.

### Sheet: P9
Channel	Side	Label	Bad	Lesion	SOZ	Frequent spike
RMFG1-RMFG2	R	CM	0	0	0	0
RMFG2-RMFG3	R	CM	0	0	0	0
RMFG3-RMFG4	R	CM	0	0	0	0
RMFG4-RMFG5	R	WM	0	0	0	0
RMFG5-RMFG6	R	WM	0	0	0	0
RMFG6-RMFG7	R	WM	0	0	0	0
RMFG7-RMFG8	R	WM	0	0	0	0
RMFG8-RMFG9	R	F	0	0	2	0
RMFG9-RMFG10	R	F	0	0	2	0
LSFG1-LSFG2	L	subcortical	1	0	0	0
LSFG2-LSFG3	L	AN	0	0	0	0
LSFG3-LSFG4	L	AN	0	0	0	0
LSFG4-LSFG5	L	WM	0	0	0	0
LSFG5-LSFG6	L	WM	0	0	0	0
LSFG6-LSFG7	L	WM	0	0	0	0
LSFG7-LSFG8	L	LIM	0	0	0	0
LSFG8-LSFG9	L	LIM	0	0	0	0
LSFG9-LSFG10	L	WM	0	0	0	0
LMFG1-LMFG2	L	subcortical	0	0	0	0
LMFG2-LMFG3	L	subcortical	0	0	0	0
LMFG3-LMFG4	L	subcortical	0	0	0	0
LMFG4-LMFG5	L	subcortical	0	0	0	0
LMFG5-LMFG6	L	subcortical	0	0	0	0
LMFG6-LMFG7	L	subcortical	0	0	0	0
LMFG7-LMFG8	L	LIM	0	0	0	0
LMFG8-LMFG9	L	LIM	0	0	2	0
LMFG9-LMFG10	L	F	0	0	1	0
LSLC1-LSLC2	L	WM	0	0	0	0
LSLC2-LSLC3	L	LIM	0	0	0	0
LSLC3-LSLC4	L	LIM	0	0	0	0
LSLC4-LSLC5	L	LIM	0	0	0	0
LSLC5-LSLC6	L	F	0	0	0	0
LSLC6-LSLC7	L	F	0	0	0	0
LSLC7-LSLC8	L	F	0	0	0	0
LPrC1-LPrC2	L	WM	0	0	0	0
LPrC2-LPrC3	L	F	0	0	0	0
LPrC3-LPrC4	L	F	0	0	0	0
LPrC4-LPrC5	L	F	0	0	0	0
LPrC5-LPrC6	L	F	0	0	0	0
LPrC6-LPrC7	L	F	0	0	0	0
LPrC7-LPrC8	L	F	0	0	0	0
LPoC1-LPoC2	L	WM	1	0	0	0
LPoC2-LPoC3	L	WM	1	0	0	0
LPoC3-LPoC4	L	WM	1	0	0	0
LPoC4-LPoC5	L	P	1	0	0	0
LPoC5-LPoC6	L	P	1	0	0	0
LPoC6-LPoC7	L	P	1	0	0	0
LPoC7-LPoC8	L	P	1	0	0	0
LIFG1-LIFG2	L	LIM	0	0	0	0
LIFG2-LIFG3	L	LIM	0	0	0	0
LIFG3-LIFG4	L	WM	0	0	0	0
LIFG4-LIFG5	L	WM	0	0	0	0
LIFG5-LIFG6	L	WM	0	0	0	0
LIFG6-LIFG7	L	F	0	0	0	0
LIFG7-LIFG8	L	F	0	0	2	0
LIFG8-LIFG9	L	F	0	0	2	0
LIFG9-LIFG10	L	F	0	0	2	0
LOF1-LOF2	L	LIM	0	0	0	0
LOF2-LOF3	L	LIM	0	0	0	0
LOF3-LOF4	L	LIM	0	0	0	0
LOF4-LOF5	L	LIM	0	0	0	0
LOF5-LOF6	L	LIM	0	0	0	0
LOF6-LOF7	L	LIM	0	0	0	0
LOF7-LOF8	L	F	0	0	0	0
LOF8-LOF9	L	F	0	0	0	0
LOF9-LOF10	L	F	0	0	0	0
LAH1-LAH2	L	LIM	0	0	1	1
LAH2-LAH3	L	LIM	0	0	1	1
LAH3-LAH4	L	LIM	0	0	1	1
LAH4-LAH5	L	T	0	0	2	0
LAH5-LAH6	L	T	0	0	2	1
LAH6-LAH7	L	T	0	0	2	1
LAH7-LAH8	L	T	0	0	2	1
LPH1-LPH2	L	LIM	0	0	1	1
LPH2-LPH3	L	LIM	0	0	1	1
LPH3-LPH4	L	T	0	0	1	1
LPH4-LPH5	L	T	0	0	2	0
LPH5-LPH6	L	T	0	0	2	0
LPH7-LPH7	L	T	0	0	2	1
LPH7-LPH8	L	T	0	0	2	1
SOZ = seizure onset zone; AN = anterior nucleus; CM = centromedian nucleus; PUL = pulvinar; WM = white matter; F = frontal; P = parietal; O = occipital; T = temporal; LIM = limbic. In the SOZ row, "1" indicates the SOZ channel, and "2" indicates the early-propagation channel.

### Sheet: P10
Channel	Side	Label	Bad	Lesion	SOZ	Frequent spike
RAN1-RAN2	R	AN	0	0	0	0
RAN2-RAN3	R	AN	0	0	0	0
RAN3-RAN4	R	AN	0	0	0	0
RCM1-RCM2	R	CM	0	0	0	0
RCM2-RCM3	R	CM	0	0	0	0
RCM3-RCM4	R	CM	0	0	0	0
RPLV1-RPLV2	R	PUL	0	0	0	0
RPLV2-RPLV3	R	PUL	0	0	0	0
RPLV3-RPLV4	R	PUL	0	0	0	0
RMIF1-RMIF2	R	WM	0	0	0	0
RMIF2-RMIF3	R	F	0	0	0	0
RMIF3-RMIF4	R	F	0	0	0	0
RMIF4-RMIF5	R	F	0	0	0	0
RMIF5-RMIF6	R	F	0	0	0	0
RMIF6-RMIF7	R	F	0	0	0	0
RMIF7-RMIF8	R	F	0	0	0	0
RPrC1-RPrC2	R	F	0	0	0	0
RPrC2-RPrC3	R	F	0	0	0	0
RPrC3-RPrC4	R	F	0	0	0	0
RPrC4-RPrC5	R	F	0	0	0	0
RPrC5-RPrC6	R	F	0	0	0	0
RPrC6-RPrC7	R	F	0	0	0	0
RPrC7-RPrC8	R	F	0	0	0	0
RPsC1-RPsC2	R	P	0	0	0	0
RPsC2-RPsC3	R	P	0	0	0	0
RPsC3-RPsC4	R	P	0	0	0	0
RPsC4-RPsC5	R	P	0	0	0	0
RPsC5-RPsC6	R	P	0	0	0	0
RPsC6-RPsC7	R	P	0	0	0	0
RPsC7-RPsC8	R	P	0	0	0	0
RINS1-RINS2	R	LIM	0	0	2	0
RINS2-RINS3	R	LIM	0	0	2	0
RINS3-RINS4	R	LIM	0	0	2	0
RINS4-RINS5	R	LIM	0	0	2	0
RINS5-RINS6	R	LIM	0	0	2	0
RINS6-RINS7	R	LIM	0	0	2	0
RINS7-RINS8	R	LIM	0	0	2	0
RINS8-RINS9	R	LIM	0	0	0	0
RINS9-RINS10	R	WM	0	0	0	0
RINS10-RINS11	R	WM	0	0	0	0
RINS11-RINS12	R	WM	0	0	0	0
RPST1-RPST2	R	T	0	0	0	0
RPST2-RPST3	R	T	0	0	0	0
RPST3-RPST4	R	T	0	0	0	0
RPST4-RPST5	R	T	0	0	0	0
RPST5-RPST6	R	T	0	0	0	0
RPST6-RPST7	R	T	0	0	0	0
RPST7-RPST8	R	T	0	0	0	0
RPST8-RPST9	R	Outside	1	0	0	0
RSMg1-RSMg2	R	WM	0	0	2	0
RSMg2-RSMg3	R	P	0	0	2	0
RSMg3-RSMg4	R	P	0	0	2	0
RSMg4-RSMg5	R	P	0	0	2	0
RSMg5-RSMg6	R	P	0	0	2	0
RSMg6-RSMg7	R	P	0	0	2	0
RSMg7-RSMg8	R	Outside	1	0	0	0
RPIT1-RPIT2	R	T	0	0	0	0
RPIT2-RPIT3	R	T	0	0	0	0
RPIT3-RPIT4	R	T	0	0	0	0
RPIT4-RPIT5	R	T	0	0	0	0
RPIT5-RPIT6	R	T	0	0	0	0
RPIT6-RPIT7	R	T	1	0	0	0
RPIT7-RPIT8	R	T	1	0	0	0
RPIT8-RPIT9	R	Outside	1	0	0	0
RTO1-RTO2	R	WM	0	0	1	0
RTO2-RTO3	R	T	0	0	1	0
RTO3-RTO4	R	T	0	0	1	0
RTO4-RTO5	R	T	0	0	0	0
RTO5-RTO6	R	T	0	0	0	0
RTO6-RTO7	R	T	0	0	0	0
RTO7-RTO8	R	T	0	0	0	0
RTO8-RTO9	R	Outside	1	0	0	0
RO1-RO2	R	O	0	0	0	1
RO2-RO3	R	O	0	0	0	1
RO3-RO4	R	O	0	0	0	1
RO4-RO5	R	O	0	0	0	1
RO5-RO6	R	O	0	0	0	0
RO6-RO7	R	O	0	0	0	0
RO7-RO8	R	P	0	0	0	0
RO8-RO9	R	P	0	0	0	0
RO9-RO10	R	P	0	0	0	0
SOZ = seizure onset zone; AN = anterior nucleus; CM = centromedian nucleus; PUL = pulvinar; WM = white matter; F = frontal; P = parietal; O = occipital; T = temporal; LIM = limbic. In the SOZ row, "1" indicates the SOZ channel, and "2" indicates the early-propagation channel.
